# Genetic determinants of Multiple Sclerosis susceptibility in diverse ancestral backgrounds

**DOI:** 10.1101/2025.01.16.25320672

**Authors:** Benjamin M. Jacobs, Luisa Schalk, Emily Tregaskis-Daniels, Antonio Scalfari, Ashwini Nandoskar, Angie Dunne, Bruno Gran, Charles A. Mein, Charlotte Sellers, Cord Spilker, David Rog, Elisa Visentin, Elizabeth Lindsey Bezzina, Emeka Uzochukwu, Emma Tallantyre, Eva Wozniak, Eve Sacre, Ghaniah Hassan-Smith, Helen L. Ford, Jade Harris, Joan Bradley, Joshua Breedon, Judith Brooke, Karim L. Kreft, Katila George, Maria Papachatzaki, Martin O’Malley, Michelle Peter, Miriam Mattoscio, Neisha Rhule, Nikos Evangelou, Nimisha Vinod, Outi Quinn, Ramya Shamji, Rashmi Kaimal, Rebecca Boulton, Riffat Tanveer, Rod Middleton, Roxanne Murray, Ruth Bellfield, Sadid Hoque, Shakeelah Patel, Sonia Raj, Stephanie Gumus, Stephanie Mitchell, Stephen Sawcer, Tarunya Arun, Tatiana Pogreban, Terri-Louise Brown, Thamanna Begum, Veronica Antoine, Waqar Rashid, Grace Fawehinmi, Claire Reidy, Shanaz Begum, Shannon Bernard Healey, Harriet Cummins, Kelly Westwood, Deborah Spencer, Shegufta Farooq, Katharine Harding, Sarah Williams, Georgina Radford, Selina White, Nathan Alldred-Douglas, Linford Fernandes, Adil Harroud, Jacob L. McCauley, Ashley Beecham, Nicolas Vince, Nayane dos Santos Brito Silva, Huw R Morris, Eli Silber, Gavin Giovannoni, Alastair J. Noyce, Ruth Dobson

## Abstract

The genetic architecture of Multiple Sclerosis (MS) susceptibility has been extensively assessed in populations of European ancestry. Greater ancestral diversity in genetic analyses of MS susceptibility is needed to improve the utility of Multiple Sclerosis genetic risk scores, fine map causal variants underlying established associations, and thereby enhance the identification of drug targets. Here we report findings from a genetic study of Multiple Sclerosis susceptibility in an ancestrally-diverse United Kingdom-based cohort.

Participants with Multiple Sclerosis were recruited via clinical sites, an online platform, and through the United Kingdom Multiple Sclerosis Register. Phenotype data were gathered using a standardised questionnaire. DNA was extracted from saliva samples obtained remotely or in person, and participants were genotyped using a commercial genotyping array. Following imputation, cases were combined with controls from the United Kingdom Biobank and subjected to stringent quality control and genetic ancestry inference. We defined two broad ancestral groups of South Asian and African ancestry. We performed within-ancestry case-control genome-wide association studies of Multiple Sclerosis susceptibility using logistic models accounting for population structure and sex. We examined both single nucleotide variants and imputed classical Human Leukocyte Antigen alleles.

We curated two ancestrally-matched case-control genetic datasets (South Asian ancestry: N_Case_=175, N_Control_=6744; African ancestry: N_Case_=113, N_Control_=5177). In both ancestries, we found genetic variants within the Major Histocompatibility Complex associated with Multiple Sclerosis susceptibility (South Asian ancestry: lead variant chr6:32600515:G:A on hg38 co-ordinates, Odds Ratio=1.84, nearest gene *HLA-DRB1*, *P=*4.6×10^−6^; African ancestry: lead variant chr6:29919337:A:G, Odds Ratio=2.24, nearest gene *HLA-A P=*4.3×10^−5^). European-ancestry susceptibility alleles were over-represented in cases from both ancestries, with the degree of concordance stronger for the South Asian (ρ=0.31, *P*=8.1×10^−6^) than African (ρ=0.1, *P*=0.3) ancestry cohort. European-derived genetic risk scores performed better than chance but less well than in European ancestry cohorts, explaining 1.6% (South Asian*, P*=1.0×10^−4^) and 0.5% (African*, P*=0.08) of the liability to MS.

The genetic architecture of MS susceptibility shows strong concordance across ancestral groups suggesting shared disease mechanisms. Larger studies in diverse populations are likely to enhance our understanding of how genetic variation contributes to MS susceptibility in people of all ancestral backgrounds.
