## supplementary tables for "Genetic determinants of Multiple Sclerosis susceptibility in diverse ancestral backgrounds"

### Sheet: ST1
Supplementary table 1: list of participating sites
Type	Site	PI
Site	Leeds	Dr Helen Ford
	KCH	Dr Eli Silber
	Lewisham (qeh)	Dr Eli Silber
	Romford (bhrut)	Dr Miriam Mattoscio
	RLH	Dr Ruth Dobson
	Bradford	Dr Cord Spilker
	Manchester (nca)	Dr David Rog
	Mid South Essex (mse)	Dr Elina Melikyan
	St. George's	Dr Waqar Rashid
	Wales (RGH)	Dr Katharine Harding
PIC	Imperial	Dr Antonio Scalfari
	Nottingham	Dr Bruno Gran
	Birmingham (uhb)	Dr Ghaniah Hassan-Smith
	Hillingdon	Dr Ashwini Nandoskar
	Coventry (uhcw)	Dr Tarunya Arun
	Preston	Dr Riffat Tanveer

### Sheet: ST2
Supplementary table 2: demographics of cases & controls in the combined UKB-ADAMS dataset.
	Control	MS
	N=469482	N=2959
Cohort
ADAMS	0 (0.00%)	557 (18.8%)
UKB	469482 (100%)	2402 (81.2%)
Age	58.0 [50.0;63.0]	54.0 [47.0;61.0]
gender:
Female	254174 (54.1%)	2098 (71.8%)
Male	215308 (45.9%)	826 (28.2%)
Genetic ancestry
AFR	7701 (1.64%)	129 (4.36%)
SAS	9001 (1.92%)	214 (7.23%)
EAS	2383 (0.51%)	6 (0.20%)
EUR	449851 (95.8%)	2606 (88.1%)
Other	546 (0.12%)	4 (0.14%)

### Sheet: ST3
Supplementary table 3: impact of European-ancestry risk alleles in the South Asian and African-ancestry cohorts.
					IMSGC (EUR)		ADAMS (SAS)			ADAMS (AFR)
CHR	BP	EA	rsID	Gene	OR	P	OR	P	Concordant?	OR	P	Concordant?
1	85244629	G	rs11161562	C1orf52	0.8967	2.59e-09	1.0776	0.652964	no	0.977166	0.880324	yes
1	85264137	G	rs35486093	C1orf52	1.1966	1.599e-10	1.18804	0.273695	yes	1.1699	0.431803	yes
1	91756532	T	rs12133753	TGFBR3	0.88269	1.916e-08	0.895832	0.628838	yes	1.20631	0.337742	no
1	92474402	C	rs58394161	GFI1	1.18694	1.247e-13	1.38884	0.0774729	yes	1.02532	0.904135	yes
1	92685669	A	rs34343030	EVI5	1.16973	3.023e-14	1.40732	0.0527546	yes	NA	NA	NA
1	100950151	G	rs6577219	SLC30A7	1.1142	1.031e-09	1.23344	0.208944	yes	0.986451	0.931306	no
1	200906769	C	rs59655222	INAVA	0.884095	3.758e-11	0.953103	0.782098	yes	0.92638	0.699784	yes
2	43128666	C	rs17405649	ZFP36L2	0.880049	1.597e-10	1.15025	0.443483	no	1.02777	0.902253	no
2	230257114	C	rs35540610	SP140	1.1447	2.879e-12	1.19802	0.15369	yes	0.87635	0.457634	no
3	102040350	C	rs771822	ZPLD1	1.10619	3.77e-08	0.972341	0.831122	no	1.00016	0.999209	yes
3	119393023	C	rs9834901	ARHGAP31	0.879817	3.876e-09	0.972919	0.861421	yes	0.864793	0.446013	yes
3	121792578	T	rs13075144	IQCB1	0.873591	2.663e-09	0.848202	0.198821	yes	0.888165	0.474268	yes
3	122050675	C	rs2681424	CD86	0.885897	2.707e-13	0.993698	0.958823	yes	1.22755	0.212688	no
3	159973324	C	rs1014486	IL12A	1.1108	1.364e-10	1.13307	0.343347	yes	1.15352	0.390274	yes
5	35877403	A	rs10063294	IL7R	0.9057	1.13e-09	0.958373	0.729679	yes	NA	NA	NA
5	35877403	G	rs10063294	IL7R	1.10412	1.13e-09	NA	NA	NA	1.12521	0.497757	yes
5	40438729	G	rs6866711	PTGER4	1.14064	3.107e-14	1.20072	0.130028	yes	NA	NA	NA
5	40438729	C	rs6866711	PTGER4	0.8767	3.107e-14	NA	NA	NA	0.914912	0.570007	yes
5	40441616	A	rs10055349	PTGER4	1.1157	4.452e-08	0.83336	0.41073	no	1.15006	0.381182	yes
6	28447795	G	rs13215804	ZSCAN23	1.2014	2.179e-26	1.23207	0.157096	yes	1.02645	0.858863	yes
6	28534773	G	rs451774	GPX5	1.13986	1.422e-13	1.1078	0.426764	yes	NA	NA	NA
6	28534773	A	rs451774	GPX5	0.8773	1.422e-13	NA	NA	NA	1.01565	0.926853	no
6	29299398	A	rs9257687	OR14J1	1.5623	7.917e-10	1.29466	0.0383522	yes	NA	NA	NA
6	29299398	G	rs9257687	OR14J1	0.640082	7.917e-10	NA	NA	NA	0.974631	0.872209	yes
6	29547717	C	rs1233410	OR2I1P	1.1028	1.899e-09	1.2254	0.126704	yes	0.84138	0.256183	no
6	29635823	A	rs1233379	GABBR1	0.721709	4.593e-16	1.24214	0.270269	no	0.769033	0.321153	yes
6	29698334	C	rs3131875	ZFP57	0.8774	2.178e-15	1.04478	0.721917	no	0.826456	0.22464	yes
6	29881231	T	rs72838647	HLA-G	0.813273	2.582e-11	1.26132	0.142884	no	0.902492	0.593919	yes
6	29884571	G	rs1611588	HLA-A	0.8378	2.118e-10	0.792912	0.102462	yes	0.817583	0.192435	yes
6	29887905	T	rs3128879	HLA-A	1.39606	2.395e-52	0.815978	0.216714	no	1.03197	0.852082	yes
6	29895748	A	rs9259365	HLA-A	1.7013	7.929e-59	0.895564	0.381306	no	1.00923	0.954077	yes
6	29925900	G	rs1611435	HLA-A	0.7293	3.436e-44	0.946728	0.680179	yes	0.916101	0.579956	yes
6	29937704	G	rs9260002	HLA-A	0.573756	2.06e-13	1.06708	0.6388	no	1.34556	0.081083	no
6	29942499	G	rs9260120	HLA-A	0.700427	4.181e-70	0.961788	0.749014	yes	NA	NA	NA
6	29942499	T	rs9260120	HLA-A	1.4277	4.181e-70	NA	NA	NA	1.01801	0.905995	yes
6	29953174	T	rs28749166	HLA-A	0.672269	1.614e-83	0.805698	0.128376	yes	0.825123	0.238199	yes
6	29965484	C	rs6457109	HLA-A	0.780701	2.153e-16	0.822462	0.469559	yes	0.711388	0.0579535	yes
6	30108087	A	rs2023472	TRIM31	1.1794	2.416e-23	0.73196	0.0514245	no	0.802137	0.154531	no
6	30124930	G	rs1419675	TRIM40	1.22429	1.752e-28	0.906308	0.471122	no	1.00605	0.96897	yes
6	30389514	T	rs9391682	RPP21	0.904895	1.374e-08	1.02335	0.846706	no	NA	NA	NA
6	30389514	G	rs9391682	RPP21	1.1051	1.374e-08	NA	NA	NA	0.931995	0.631641	no
6	30468904	A	rs12174870	HLA-E	0.805348	3.786e-37	0.827552	0.121322	yes	1.02686	0.861425	no
6	30749860	A	rs7763502	IER3	0.825696	1.446e-12	0.960952	0.759282	yes	1.10475	0.587772	no
6	30794316	T	rs3131057	IER3	1.13033	4.746e-13	0.909326	0.528709	no	0.939784	0.672786	no
6	30807518	G	rs1264364	IER3	0.895977	1.627e-09	0.784053	0.115698	yes	1.19041	0.585817	no
6	30914426	T	rs1264306	VARS2	1.2415	6.23e-40	1.07627	0.595857	yes	NA	NA	NA
6	30914426	C	rs1264306	VARS2	0.805477	6.23e-40	NA	NA	NA	1.05375	0.7438	no
6	30954105	T	rs3757340	SFTA2	1.1139	5.322e-09	0.769993	0.0343716	no	NA	NA	NA
6	30954105	C	rs3757340	SFTA2	0.897747	5.322e-09	NA	NA	NA	1.06096	0.689565	no
6	30964755	T	rs3095150	SFTA2	0.8516	9.796e-21	0.852546	0.235751	yes	NA	NA	NA
6	30964755	C	rs3095150	SFTA2	1.17426	9.796e-21	NA	NA	NA	1.13118	0.464187	yes
6	30987425	T	rs2429294	MUC21	0.334885	8.346e-14	0.627089	0.0845746	yes	1.59326	0.116654	no
6	31020813	G	rs9262508	MUC22	0.816526	1.34e-31	0.947133	0.676181	yes	1.10152	0.516616	no
6	31025813	G	rs12179536	MUC22	0.882068	1.809e-08	1.14579	0.306579	no	1.07247	0.785963	no
6	31034750	G	rs4248153	MUC22	0.777847	4.981e-45	0.855017	0.207753	yes	NA	NA	NA
6	31034750	A	rs4248153	MUC22	1.2856	4.981e-45	NA	NA	NA	0.880255	0.408971	no
6	31034965	A	rs4713424	MUC22	0.710379	2.8e-14	0.637554	0.0206581	yes	1.19001	0.265068	no
6	31174193	C	rs3094189	POU5F1	1.64962	1.152e-113	1.10911	0.580555	yes	1.59477	0.139402	yes
6	31226129	G	rs28744272	POU5F1	0.769468	3.938e-23	1.13462	0.516047	no	1.54586	0.187163	no
6	31261530	T	rs9264396	HLA-C	0.750356	4.873e-53	0.863282	0.247107	yes	0.844112	0.257588	yes
6	31268870	T	rs1130558	HLA-C	0.641972	3.459e-09	1.00728	0.961357	no	1.14815	0.511822	no
6	31271331	A	rs1131118	HLA-C	0.826037	7.862e-14	0.907336	0.467436	yes	0.820394	0.277246	yes
6	31274414	G	rs12111032	HLA-C	0.791703	3.402e-28	1.04757	0.73107	no	0.819365	0.353307	yes
6	31307115	G	rs58233715	HLA-C	0.650407	1.024e-09	0.842217	0.393574	yes	1.28002	0.230461	no
6	31311310	T	rs413119	HLA-C	0.8237	4.167e-23	1.04038	0.748566	no	0.874978	0.373544	yes
6	31324797	G	rs9405063	HLA-B	0.560884	3.691e-41	1.0563	0.674685	no	NA	NA	NA
6	31324797	A	rs9405063	HLA-B	1.7829	3.691e-41	NA	NA	NA	1.15278	0.369061	yes
6	31326050	G	rs3130708	HLA-B	0.6601	1.406e-57	0.956145	0.726862	yes	1.01271	0.939711	no
6	31340108	A	rs1634734	HLA-B	0.677048	7.804e-55	1.0187	0.891161	no	0.782458	0.0978295	yes
6	31354138	G	rs1055890	HLA-B	0.619157	9.831e-60	0.981091	0.877827	yes	0.918837	0.6591	yes
6	31354356	A	rs3819306	HLA-B	1.377	1.628e-38	0.877943	0.306037	no	1.01911	0.90478	yes
6	31356729	T	rs1050388	HLA-B	0.528625	5.065e-64	0.873373	0.270686	yes	1.01978	0.896749	no
6	31359152	C	rs4997235	HLA-B	0.674036	8.1e-19	1.44468	0.128944	no	1.07629	0.777886	no
6	31361358	A	rs2428493	HLA-B	0.707214	5.203e-69	0.763822	0.0628304	yes	1.25561	0.176488	no
6	31379789	G	rs2244027	HLA-B	0.888336	2.267e-09	1.16986	0.259238	no	1.00418	0.97791	no
6	31396299	T	rs28366133	MICA	0.777122	1.681e-38	0.83418	0.143616	yes	NA	NA	NA
6	31396299	C	rs28366133	MICA	1.2868	1.681e-38	NA	NA	NA	1.07954	0.602051	yes
6	31410312	G	rs17200095	MICA	0.517143	6.539e-16	0.64741	0.134053	yes	1.10625	0.736578	no
6	31447729	T	rs9267106	MICA	0.702988	8.929e-19	0.953032	0.699307	yes	1.06028	0.695152	no
6	31450578	T	rs3130900	MICB	0.8179	2.922e-23	1.06241	0.62947	no	0.866642	0.339887	yes
6	31472237	A	rs14597	MICB	0.7815	3.181e-43	0.88381	0.329926	yes	1.00282	0.986554	no
6	31484275	A	rs28698549	MICB	1.18483	9.687e-25	1.25193	0.0609874	yes	NA	NA	NA
6	31484275	G	rs28698549	MICB	0.844	9.687e-25	NA	NA	NA	0.882625	0.395981	yes
6	31495154	T	rs2534681	MICB	1.4288	2.575e-98	1.26892	0.0558264	yes	NA	NA	NA
6	31495154	A	rs2534681	MICB	0.699888	2.575e-98	NA	NA	NA	0.906261	0.504959	yes
6	31497253	C	rs6922431	MICB	0.82021	4.561e-09	1.11074	0.574107	no	1.21703	0.377674	no
6	31597607	G	rs35266973	NCR3	0.74239	2.714e-37	1.23761	0.188802	no	1.17787	0.622505	no
6	31601927	A	rs2507960	NCR3	0.826515	4.929e-14	0.841502	0.303532	yes	0.91178	0.651666	yes
6	31604117	A	rs56111157	AIF1	0.691133	1.322e-08	0.897103	0.660902	yes	0.787113	0.256023	yes
6	31707988	A	rs2242653	LY6G6F	0.844381	1.291e-12	0.830384	0.271213	yes	0.76302	0.338786	yes
6	31763237	G	rs707937	SAPCD1	0.790952	6.827e-19	0.797606	0.108502	yes	1.08048	0.618059	no
6	31773882	T	rs707930	VWA7	0.713929	1.085e-86	1.07005	0.581784	no	1.02914	0.861714	no
6	31777507	C	rs2736426	VWA7	1.3412	2.507e-52	0.93838	0.609499	no	1.16804	0.379663	yes
6	32006086	T	rs28361033	C4B	0.338937	1.821e-217	0.97541	0.843487	yes	1.00701	0.965427	no
6	32043937	A	rs397948	TNXB	1.658	2.9e-83	1.10228	0.426857	yes	0.883557	0.444148	no
6	32160617	T	rs9267812	EGFL8	0.79164	1.894e-16	1.01802	0.88788	no	1.315	0.0816902	no
6	32179984	T	rs3134943	RNF5	2.31267	0	1.21746	0.335719	yes	1.07467	0.81179	yes
6	32218468	A	rs438475	NOTCH4	0.664055	5.303e-51	1.12741	0.511601	no	0.948082	0.737461	yes
6	32219246	G	rs394657	NOTCH4	0.765	1.099e-56	0.966714	0.78346	yes	1.25087	0.168772	no
6	32224440	T	rs16869875	NOTCH4	0.591086	1.091e-11	1.4034	0.173212	no	0.739597	0.342736	yes
6	32225672	C	rs387071	NOTCH4	0.873973	9.654e-10	0.990535	0.938113	yes	1.06067	0.698176	no
6	32226531	T	rs499606	NOTCH4	0.734538	1.423e-16	0.940943	0.693004	yes	0.993156	0.973553	yes
6	32234202	C	rs3096693	NOTCH4	0.694589	7.58e-82	0.93916	0.615269	yes	0.819511	0.221019	yes
6	32353338	C	rs1265762	TSBP1	1.61134	8.704e-179	1.06236	0.635152	yes	NA	NA	NA
6	32353338	A	rs1265762	TSBP1	0.6206	8.704e-179	NA	NA	NA	1.01707	0.923826	no
6	32388907	A	rs62402737	TSBP1	0.658631	1.289e-08	0.776713	0.375268	yes	0.970479	0.918888	yes
6	32416750	C	rs9268541	BTNL2	0.749963	1.765e-13	0.926245	0.611695	yes	1.07356	0.774055	no
6	32459584	T	rs28732227	HLA-DRA	0.483536	7.439e-36	0.960973	0.841763	yes	0.795278	0.487845	yes
6	32468046	A	rs41291806	HLA-DRA	0.587372	7.661e-55	0.647494	0.0295611	yes	0.812783	0.399774	yes
6	32486651	G	rs73731415	HLA-DRB5	0.2615	0	0.819098	0.150848	yes	0.970455	0.844414	yes
6	32560594	C	rs71536554	HLA-DRB1	0.1256	7.567e-227	1.04392	0.815633	no	1.05817	0.820697	no
6	32604152	T	rs4367411	HLA-DRB1	0.2892	0	0.665019	0.120361	yes	1.24959	0.246324	no
6	32609269	T	rs562289	HLA-DQA1	0.484943	1.747e-84	1.25964	0.235484	no	1.16437	0.48016	no
6	32620058	A	rs71542419	HLA-DQA1	0.400561	1.765e-36	0.871283	0.364157	yes	0.785088	0.278887	yes
6	32626175	G	rs28445646	HLA-DQA1	0.412967	1.012e-62	0.860297	0.617398	yes	1.09025	0.665764	no
6	32639398	A	rs9272566	HLA-DQA1	0.629525	1.755e-12	0.885835	0.389014	yes	0.728221	0.067947	yes
6	32644333	T	rs9273058	HLA-DQA1	4.39754	0	1.17762	0.200341	yes	NA	NA	NA
6	32644333	C	rs9273058	HLA-DQA1	0.2274	0	NA	NA	NA	1.1193	0.47525	no
6	32654286	A	rs17613367	HLA-DQB1	0.3055	1.781e-285	0.726368	0.0123333	yes	1.01681	0.915701	no
6	32656062	T	rs28630740	HLA-DQB1	0.2793	5.052e-270	1.15516	0.406295	no	1.00505	0.985014	no
6	32661617	A	rs9273748	HLA-DQB1	0.299	5.771e-216	0.837163	0.40279	yes	0.982177	0.938304	yes
6	32664718	T	rs9274364	HLA-DQB1	3.7996	1.188e-195	0.856315	0.237264	no	NA	NA	NA
6	32664718	G	rs9274364	HLA-DQB1	0.263186	1.188e-195	NA	NA	NA	1.23956	0.180058	no
6	32668766	A	rs9274666	HLA-DQB1	2.54323	0	1.00436	0.97429	yes	1.20396	0.221783	yes
6	32670217	T	rs9274741	HLA-DQB1	1.97511	3.235e-226	0.88887	0.361463	no	NA	NA	NA
6	32670217	C	rs9274741	HLA-DQB1	0.5063	3.235e-226	NA	NA	NA	0.797354	0.115174	yes
6	32714887	T	rs9275601	HLA-DQA2	0.5683	4.245e-106	0.976797	0.861551	yes	0.950445	0.733753	yes
6	32715876	G	rs3104411	HLA-DQA2	1.51745	4.14e-88	1.02229	0.877023	yes	0.98176	0.938515	no
6	32723356	G	rs9275847	HLA-DQA2	1.58781	4.023e-156	1.1758	0.247398	yes	NA	NA	NA
6	32723356	C	rs9275847	HLA-DQA2	0.6298	4.023e-156	NA	NA	NA	0.984653	0.924115	yes
6	32742918	G	rs9276415	HLA-DQA2	0.7506	1.25e-28	1.01109	0.94345	no	1.00469	0.978273	no
6	32745490	G	rs2239800	HLA-DQA2	0.846238	1.431e-08	0.898083	0.508248	yes	0.877022	0.660257	yes
6	32780268	T	rs2857190	HLA-DQB2	1.5398	4.17e-134	1.1903	0.273235	yes	1.02463	0.880002	yes
6	32809558	G	rs4947352	HLA-DOB	0.817661	8.602e-16	0.902941	0.487306	yes	0.985436	0.960342	yes
6	32832146	C	rs41316552	TAP2	0.744214	7.349e-32	1.04153	0.840192	no	1.13905	0.538786	no
6	32835030	T	rs4148872	TAP2	0.839842	3.666e-13	0.889559	0.601793	yes	0.643828	0.16092	yes
6	32836637	A	rs241427	TAP2	1.5029	3.264e-125	0.858172	0.238304	no	0.977674	0.897862	no
6	32845081	G	rs2071541	PSMB9	0.83091	5.241e-13	1.09818	0.519038	no	0.694154	0.167366	yes
6	32875841	A	rs9276867	PSMB9	0.73303	7.873e-28	0.856465	0.373556	yes	1.01059	0.964981	no
6	32885830	G	rs2621417	PSMB9	1.3419	1.654e-67	1.0294	0.81762	yes	1.15058	0.395732	yes
6	32932241	C	rs154977	HLA-DMB	1.3316	3.211e-41	1.0309	0.830012	yes	1.21956	0.215395	yes
6	32934337	T	rs187764	HLA-DMB	0.784	2.687e-10	0.829041	0.411009	yes	1.14403	0.645461	no
6	32936123	C	rs151719	HLA-DMB	1.54059	7.865e-121	1.04625	0.772085	yes	0.853112	0.288041	no
6	32936264	C	rs1007636	HLA-DMB	0.739481	1.472e-27	1.06703	0.711128	no	0.807843	0.449326	yes
6	32996492	T	rs206766	HLA-DOA	0.85237	4.601e-13	0.944592	0.658118	yes	1.05564	0.821767	no
6	32997308	A	rs3128948	HLA-DOA	1.31216	6.702e-28	1.11345	0.548368	yes	1.21857	0.253778	yes
6	32998112	A	rs4713602	HLA-DOA	0.854409	2.654e-09	0.992353	0.956742	yes	0.997132	0.990858	yes
6	33005504	T	rs416622	HLA-DOA	1.1107	5.801e-10	0.976387	0.846487	no	NA	NA	NA
6	33005504	C	rs416622	HLA-DOA	0.900333	5.801e-10	NA	NA	NA	1.01984	0.895485	no
6	33054036	T	rs9277154	HLA-DPA1	1.26534	1.708e-28	1.01059	0.956868	yes	0.875366	0.666308	no
6	33056169	G	rs9277196	HLA-DPA1	0.8654	2.141e-08	0.906651	0.427823	yes	NA	NA	NA
6	33056169	A	rs9277196	HLA-DPA1	1.15554	2.141e-08	NA	NA	NA	0.830007	0.210331	no
6	33056452	A	rs396638	HLA-DPA1	0.7713	1.698e-20	0.977045	0.853347	yes	1.06703	0.741684	no
6	33056522	T	rs3130593	HLA-DPA1	0.7955	7.912e-09	0.947111	0.759369	yes	0.772035	0.148932	yes
6	33077370	T	rs2213307	HLA-DPB1	0.8448	4.777e-22	0.858053	0.214195	yes	NA	NA	NA
6	33077370	A	rs2213307	HLA-DPB1	1.18371	4.777e-22	NA	NA	NA	1.11788	0.435358	yes
6	33094170	T	rs3117221	HLA-DPA1	1.19531	6.671e-20	1.40632	0.029286	yes	1.0709	0.758897	yes
6	33128797	T	rs9277766	HLA-DPA1	0.754	7.337e-33	0.90375	0.556219	yes	0.904075	0.740716	yes
6	33484067	T	rs4484519	ZBTB9	0.6896	1.575e-10	0.983302	0.894287	yes	1.00124	0.994267	no
6	33585803	T	rs394199	BAK1	0.898553	5.584e-11	1.0248	0.846129	no	1.2315	0.23113	no
6	90263440	A	rs1847472	BACH2	1.1087	1.651e-09	1.0763	0.599526	yes	1.22299	0.420939	yes
6	135497759	A	rs13197384	AHI1	1.13611	2.429e-13	0.678492	0.00297454	no	0.901655	0.597899	no
6	137663798	G	rs498549	OLIG3	1.119	6.519e-12	0.972229	0.829438	no	NA	NA	NA
6	137663798	A	rs498549	OLIG3	0.893655	6.519e-12	NA	NA	NA	0.931291	0.639906	yes
7	149592373	A	rs354033	ZNF746	0.897666	1.205e-08	1.28467	0.0869841	no	NA	NA	NA
8	78458684	A	rs7463761	PKIA	1.1152	9.566e-09	1.0985	0.461679	yes	NA	NA	NA
8	78458684	G	rs7463761	PKIA	0.8967	9.566e-09	NA	NA	NA	0.911301	0.542613	yes
10	6071560	G	rs12412095	IL2RA	1.12271	4.493e-11	1.00412	0.974063	yes	1.08284	0.715201	yes
10	6131502	A	rs11256933	PFKFB3	0.895817	7.316e-10	1.00805	0.956269	no	1.03103	0.880256	no
10	79280452	G	rs1749855	PPIF	1.1157	1.107e-10	1.01244	0.921136	yes	0.980387	0.917387	no
10	92708886	C	rs61862780	HHEX	1.1005	5.7e-09	1.28176	0.0671197	yes	1.27338	0.217925	yes
12	57714269	T	rs1633360	OS9	1.1201	2.08e-11	0.949581	0.68175	no	0.982531	0.910201	no
14	88034802	T	rs66469373	GPR65	0.808931	4.617e-11	0.803631	0.406521	yes	1.01459	0.936717	no
16	11092016	G	rs17805769	CLEC16A	0.8489	2.267e-23	0.782986	0.0514174	yes	NA	NA	NA
16	11092016	A	rs17805769	CLEC16A	1.178	2.267e-23	NA	NA	NA	1.13708	0.416385	yes
17	42369186	T	rs35840966	STAT3	1.1396	1.05e-13	1.05012	0.694589	yes	0.939448	0.683136	no
18	58680812	G	rs9955954	MALT1	0.8958	1.539e-08	NA	NA	NA	0.770213	0.112887	yes
19	18213519	T	rs2302209	PDE4C	0.8801	5.518e-12	0.901874	0.519055	yes	0.662489	0.0564924	yes
20	54173204	G	rs2248137	CYP24A1	0.894	7.807e-11	0.979198	0.878496	yes	NA	NA	NA
22	21851064	T	rs9610458	MAPK1	1.121	4.574e-12	1.02793	0.824553	yes	0.885908	0.453695	no

### Sheet: ST4
Supplementary table 4: classical HLA allelic associations with MS in SAS & AFR ancestries.
	SAS							AFR
HLA allele	AF (Controls)	AF (MS)	OR (95% CI)	P	FDR	Exact OR	Fisher's P	AF (Controls)	AF (MS)	OR (95% CI)	P	FDR	Exact OR	Fisher's P
A*01:01	0.142645	0.137143	0.95 (0.7 - 1.3)	0.734945	0.908848	0.836508	0.382996	0.0277188	0.0442478	1.5 (0.8 - 2.9)	0.23197	0.660531	1.6725	0.140716
A*02:01	0.0601275	0.0542857	0.88 (0.5 - 1.4)	0.58687	0.908757	0.757353	0.340266	0.0984161	0.0619469	0.59 (0.3 - 1)	0.0563754	0.627644	0.611832	0.0879772
A*02:02	NA	NA	NA	NA	NA	NA	NA	0.0445239	0.0486726	1.11 (0.6 - 2)	0.749538	0.932933	1.13833	0.614274
A*02:05	0.0145314	0.00857143	0.49 (0.2 - 1.5)	0.223758	0.640195	0.592058	0.490881	0.0201854	0.00884956	0.42 (0.1 - 1.7)	0.233371	0.660531	0.428342	0.327892
A*02:06	0.0250593	0.0342857	1.33 (0.7 - 2.4)	0.342656	0.865135	1.28719	0.38	NA	NA	NA	NA	NA	NA	NA
A*02:11	0.0404063	0.0428571	1.23 (0.7 - 2.1)	0.440766	0.900738	1.01952	0.887052	NA	NA	NA	NA	NA	NA	NA
A*03:01	0.069395	0.08	1.08 (0.7 - 1.6)	0.703939	0.908848	1.08641	0.653733	0.0790033	0.106195	1.38 (0.9 - 2.1)	0.148937	0.660531	1.51771	0.0839749
A*11:01	0.142794	0.16	1.13 (0.8 - 1.5)	0.424058	0.900738	1.1206	0.488144	NA	NA	NA	NA	NA	NA	NA
A*23:01	0.0115658	0.0314286	2.72 (1.4 - 5.2)	0.00241783	0.0355767	2.83184	0.00327634	0.110392	0.110619	1.06 (0.7 - 1.6)	0.799867	0.932933	0.91392	0.81506
A*24:02	0.145463	0.128571	0.93 (0.7 - 1.3)	0.640834	0.908848	0.926061	0.728987	0.0110102	0.00442478	0.33 (0 - 2.4)	0.269807	0.660531	0.400173	0.520241
A*26:01	0.0593861	0.111429	1.81 (1.3 - 2.5)	0.000516119	0.0177201	1.9155	0.00156052	NA	NA	NA	NA	NA	NA	NA
A*29:01	0.01164	0.00857143	0.8 (0.3 - 2.4)	0.695008	0.908848	0.751392	1	NA	NA	NA	NA	NA	NA	NA
A*29:02	NA	NA	NA	NA	NA	NA	NA	0.0206683	0.039823	1.94 (1 - 3.9)	0.0612484	0.627644	2.02634	0.0533719
A*30:01	0.0143832	0.00571429	0.4 (0.1 - 1.6)	0.202761	0.632859	0.394544	0.243902	0.082287	0.0530973	0.63 (0.4 - 1.1)	0.127547	0.660531	0.636875	0.150895
A*30:02	NA	NA	NA	NA	NA	NA	NA	0.0682828	0.0619469	0.95 (0.6 - 1.6)	0.853493	0.932933	0.944791	1
A*31:01	0.0344751	0.02	0.55 (0.3 - 1.2)	0.126231	0.481549	0.57327	0.168656	NA	NA	NA	NA	NA	NA	NA
A*32:01	0.0352165	0.0457143	1.13 (0.7 - 1.9)	0.640289	0.908848	1.28365	0.361188	NA	NA	NA	NA	NA	NA	NA
A*33:03	0.0982355	0.0542857	0.6 (0.4 - 1)	0.0349708	0.249669	0.476689	0.00204242	0.0634537	0.0707965	1.13 (0.7 - 1.9)	0.652478	0.923947	1.16928	0.563222
A*34:02	NA	NA	NA	NA	NA	NA	NA	0.0423025	0.039823	0.95 (0.5 - 1.9)	0.879656	0.932933	0.960219	1
A*36:01	NA	NA	NA	NA	NA	NA	NA	0.0495461	0.0442478	0.9 (0.5 - 1.7)	0.743956	0.932933	0.912199	1
A*66:01	NA	NA	NA	NA	NA	NA	NA	0.0123624	0.039823	3.49 (1.7 - 7)	0.00048381	0.0493486	3.43965	0.0023354
A*66:02	NA	NA	NA	NA	NA	NA	NA	0.0114931	0.0132743	1.11 (0.3 - 3.5)	0.865618	0.932933	1.16922	0.744453
A*68:01	0.0690985	0.0457143	0.62 (0.4 - 1)	0.0680599	0.358255	0.650117	0.113881	0.0343828	0.0442478	1.38 (0.7 - 2.6)	0.326559	0.720542	1.343	0.344852
A*68:02	NA	NA	NA	NA	NA	NA	NA	0.0746571	0.0575221	0.76 (0.4 - 1.3)	0.341552	0.720542	0.774618	0.496295
A*74:01	NA	NA	NA	NA	NA	NA	NA	0.067993	0.0663717	0.95 (0.6 - 1.6)	0.86004	0.932933	1.0226	0.88796
A*80:01	NA	NA	NA	NA	NA	NA	NA	0.00975468	0.0221239	2.35 (0.9 - 5.8)	0.0655545	0.627644	2.34988	0.0731148
B*07:02	0.0441133	0.04	0.85 (0.5 - 1.5)	0.563321	0.908757	0.936495	1	0.0743674	0.0840708	1.12 (0.7 - 1.8)	0.648911	0.923947	1.21957	0.415589
B*07:05	0.0103055	0.00571429	0.62 (0.2 - 2.4)	0.492434	0.908757	0.561746	0.586769	NA	NA	NA	NA	NA	NA	NA
B*08:01	0.0645759	0.0942857	1.29 (0.9 - 1.9)	0.169547	0.582112	1.43889	0.0799075	0.0189299	0.0132743	0.63 (0.2 - 2)	0.434201	0.782166	0.700549	0.800145
B*13:01	0.0122331	0.00857143	0.74 (0.2 - 2.3)	0.609085	0.908848	0.699828	0.801218	NA	NA	NA	NA	NA	NA	NA
B*13:02	0.018016	0.00857143	0.49 (0.2 - 1.5)	0.22237	0.640195	0.472712	0.29269	NA	NA	NA	NA	NA	NA	NA
B*14:02	NA	NA	NA	NA	NA	NA	NA	0.0201854	0.0176991	0.88 (0.3 - 2.4)	0.80403	0.932933	0.885561	1
B*15:01	0.019573	0.0228571	1.08 (0.5 - 2.2)	0.839598	0.911311	1.18986	0.55366	NA	NA	NA	NA	NA	NA	NA
B*15:02	0.019573	0.0285714	1.81 (0.9 - 3.5)	0.0730423	0.358255	1.55478	0.163439	NA	NA	NA	NA	NA	NA	NA
B*15:03	NA	NA	NA	NA	NA	NA	NA	0.0584315	0.0486726	0.83 (0.4 - 1.5)	0.541656	0.891112	0.838482	0.763667
B*15:10	NA	NA	NA	NA	NA	NA	NA	0.0502221	0.0309735	0.64 (0.3 - 1.4)	0.253971	0.660531	0.609657	0.259418
B*15:16	NA	NA	NA	NA	NA	NA	NA	0.0222136	0.0309735	1.43 (0.7 - 3.1)	0.361071	0.720542	1.4399	0.349008
B*15:17	0.0169781	0.00857143	0.47 (0.1 - 1.5)	0.196317	0.631896	0.50077	0.288312	NA	NA	NA	NA	NA	NA	NA
B*15:18	0.0123072	0.0114286	1.07 (0.4 - 2.9)	0.8901	0.919305	0.956455	1	NA	NA	NA	NA	NA	NA	NA
B*18:01	0.019573	0.0142857	0.69 (0.3 - 1.7)	0.423415	0.900738	0.733505	0.688197	0.027429	0.0486726	1.74 (0.9 - 3.2)	0.0795223	0.627644	1.69138	0.138164
B*35:01	0.0682829	0.0571429	0.83 (0.5 - 1.3)	0.437468	0.900738	0.855379	0.571348	0.0853776	0.0619469	0.71 (0.4 - 1.2)	0.222214	0.660531	0.666509	0.197067
B*35:03	0.0542705	0.0657143	1.23 (0.8 - 1.9)	0.344374	0.865135	1.22391	0.382445	NA	NA	NA	NA	NA	NA	NA
B*37:01	0.033882	0.0714286	2.21 (1.5 - 3.4)	0.000218877	0.0112721	2.03021	0.00523111	NA	NA	NA	NA	NA	NA	NA
B*40:01	0.0175712	0.0228571	1.22 (0.6 - 2.5)	0.591133	0.908757	1.33857	0.400216	NA	NA	NA	NA	NA	NA	NA
B*40:02	0.0118624	0.00857143	0.82 (0.3 - 2.6)	0.731008	0.908848	0.717759	0.800281	NA	NA	NA	NA	NA	NA	NA
B*40:06	0.081554	0.0628571	0.85 (0.5 - 1.3)	0.464245	0.900738	0.79046	0.339807	NA	NA	NA	NA	NA	NA	NA
B*42:01	NA	NA	NA	NA	NA	NA	NA	0.0654819	0.0752212	1.15 (0.7 - 1.9)	0.596076	0.923947	1.21823	0.474542
B*44:02	0.0108986	0.00857143	0.65 (0.2 - 2)	0.458987	0.900738	0.79944	1	NA	NA	NA	NA	NA	NA	NA
B*44:03	0.0658363	0.06	1.04 (0.7 - 1.6)	0.864575	0.918054	0.943021	0.908237	0.0595905	0.0575221	0.94 (0.5 - 1.7)	0.83908	0.932933	0.999212	1
B*45:01	NA	NA	NA	NA	NA	NA	NA	0.042882	0.0575221	1.38 (0.8 - 2.5)	0.269514	0.660531	1.40996	0.233503
B*49:01	NA	NA	NA	NA	NA	NA	NA	0.0279119	0.0309735	1.19 (0.6 - 2.5)	0.650483	0.923947	1.13773	0.676048
B*50:01	0.0241696	0.0314286	1.12 (0.6 - 2.1)	0.708878	0.908848	1.22871	0.471646	NA	NA	NA	NA	NA	NA	NA
B*51:01	0.0970492	0.111429	1.07 (0.8 - 1.5)	0.688334	0.908848	1.13881	0.48646	0.0254008	0.0176991	0.7 (0.3 - 1.9)	0.483915	0.845822	0.69123	0.661264
B*52:01	0.0702847	0.06	0.87 (0.6 - 1.3)	0.52421	0.908757	0.833592	0.500658	0.0245316	0.0176991	0.79 (0.3 - 2.2)	0.645587	0.923947	0.72023	0.660145
B*53:01	NA	NA	NA	NA	NA	NA	NA	0.156848	0.128319	0.8 (0.5 - 1.2)	0.271983	0.660531	0.764629	0.249849
B*55:01	0.021204	0.00857143	0.39 (0.1 - 1.2)	0.105751	0.466242	0.402694	0.121922	NA	NA	NA	NA	NA	NA	NA
B*57:01	0.0504152	0.0257143	0.52 (0.3 - 1)	0.0563227	0.341249	0.443115	0.0188302	NA	NA	NA	NA	NA	NA	NA
B*57:03	NA	NA	NA	NA	NA	NA	NA	0.0406606	0.0752212	1.89 (1.1 - 3.1)	0.0146965	0.49968	1.89748	0.0234596
B*58:01	0.0440391	0.0285714	0.65 (0.3 - 1.2)	0.184498	0.613008	0.650259	0.215917	0.0491597	0.039823	0.79 (0.4 - 1.5)	0.48925	0.845822	0.816766	0.745229
B*58:02	NA	NA	NA	NA	NA	NA	NA	0.0292641	0.0265487	0.95 (0.4 - 2.2)	0.900748	0.932933	0.911602	1
B*81:01	NA	NA	NA	NA	NA	NA	NA	0.0163222	0.0176991	1.09 (0.4 - 3)	0.87463	0.932933	1.08742	0.787188
C*01:02	0.0368476	0.00857143	0.23 (0.1 - 0.7)	0.0118443	0.135551	0.227644	0.00238266	NA	NA	NA	NA	NA	NA	NA
C*02:02	NA	NA	NA	NA	NA	NA	NA	0.0157427	0.0309735	1.96 (0.9 - 4.2)	0.0861472	0.627644	1.74678	0.171713
C*02:10	NA	NA	NA	NA	NA	NA	NA	0.0655785	0.0575221	0.88 (0.5 - 1.6)	0.656699	0.923947	0.894361	0.886028
C*03:02	0.0433719	0.0314286	0.74 (0.4 - 1.4)	0.32944	0.865135	0.732165	0.404888	0.0252076	0.0221239	0.92 (0.4 - 2.3)	0.851176	0.932933	0.882697	1
C*03:03	0.0154953	0.0114286	0.82 (0.3 - 2.2)	0.694905	0.908848	0.742429	0.821578	NA	NA	NA	NA	NA	NA	NA
C*03:04	0.0145314	0.0171429	1.12 (0.5 - 2.6)	0.7837	0.911311	0.987785	1	0.0506085	0.0353982	0.7 (0.3 - 1.4)	0.335171	0.720542	0.694238	0.423077
C*04:01	0.124852	0.122857	0.96 (0.7 - 1.3)	0.79343	0.911311	0.883604	0.586358	0.247054	0.199115	0.75 (0.5 - 1)	0.0940343	0.639433	0.746087	0.150091
C*04:03	0.0129745	0.00857143	0.72 (0.2 - 2.3)	0.576543	0.908757	0.658609	0.630483	NA	NA	NA	NA	NA	NA	NA
C*05:01	0.0106762	0.00857143	0.7 (0.2 - 2.2)	0.538918	0.908757	0.810944	1	0.0165154	0.0132743	0.74 (0.2 - 2.4)	0.612619	0.923947	0.798433	1
C*06:02	0.129448	0.137143	1.06 (0.8 - 1.4)	0.69838	0.908848	1.03455	0.857697	0.0607495	0.039823	0.64 (0.3 - 1.3)	0.199758	0.660531	0.651579	0.297284
C*07:01	0.0351423	0.0314286	0.88 (0.5 - 1.6)	0.676276	0.908848	0.903624	0.880005	0.0656751	0.0619469	0.92 (0.5 - 1.6)	0.763794	0.932933	0.971205	1
C*07:02	0.139309	0.185714	1.29 (1 - 1.7)	0.072643	0.358255	1.36914	0.0654258	0.0609426	0.0884956	1.42 (0.9 - 2.3)	0.13514	0.660531	1.62498	0.0554425
C*07:04	0.0140125	0.0114286	0.91 (0.3 - 2.4)	0.845475	0.911311	0.833987	1	NA	NA	NA	NA	NA	NA	NA
C*07:06	0.0597568	0.0542857	1.06 (0.7 - 1.7)	0.822342	0.911311	0.935329	0.904452	NA	NA	NA	NA	NA	NA	NA
C*07:18	NA	NA	NA	NA	NA	NA	NA	0.0523469	0.0707965	1.37 (0.8 - 2.3)	0.232103	0.660531	1.46458	0.157909
C*08:01	0.0226868	0.0285714	1.43 (0.8 - 2.7)	0.269361	0.730109	1.3343	0.348917	NA	NA	NA	NA	NA	NA	NA
C*08:02	NA	NA	NA	NA	NA	NA	NA	0.0312923	0.0309735	1.02 (0.5 - 2.2)	0.958458	0.962026	1.00233	1
C*08:04	NA	NA	NA	NA	NA	NA	NA	0.0156461	0.00442478	0.29 (0 - 2.1)	0.217806	0.660531	0.278212	0.26503
C*12:02	0.0789591	0.0685714	0.87 (0.6 - 1.3)	0.510727	0.908757	0.853106	0.591556	NA	NA	NA	NA	NA	NA	NA
C*12:03	0.0567912	0.0657143	1.11 (0.7 - 1.7)	0.645292	0.908848	1.23893	0.32722	0.0148735	0.0265487	1.81 (0.8 - 4.2)	0.166144	0.660531	1.50988	0.392345
C*14:02	0.0321026	0.0342857	1.12 (0.6 - 2)	0.704768	0.908848	1.10566	0.750665	0.0176743	0.0265487	1.58 (0.7 - 3.6)	0.283663	0.672875	1.54761	0.295126
C*15:02	0.106836	0.102857	0.98 (0.7 - 1.4)	0.914957	0.933075	0.940688	0.847578	NA	NA	NA	NA	NA	NA	NA
C*15:05	0.010602	0.00571429	0.6 (0.2 - 2.4)	0.472232	0.900738	0.545366	0.587762	0.0187367	0.0309735	1.69 (0.8 - 3.6)	0.18013	0.660531	1.72367	0.200062
C*16:01	NA	NA	NA	NA	NA	NA	NA	0.105853	0.0840708	0.8 (0.5 - 1.3)	0.367292	0.720542	0.749233	0.287664
C*16:02	0.0268387	0.0257143	0.94 (0.5 - 1.8)	0.849377	0.911311	0.869909	0.86309	NA	NA	NA	NA	NA	NA	NA
C*17:01	NA	NA	NA	NA	NA	NA	NA	0.0728221	0.0840708	1.17 (0.7 - 1.9)	0.531255	0.888328	1.15786	0.58402
C*18:01	NA	NA	NA	NA	NA	NA	NA	0.0114931	0.0132743	1.13 (0.4 - 3.6)	0.841752	0.932933	1.15917	0.745773
C*18:02	NA	NA	NA	NA	NA	NA	NA	0.0250145	0.0353982	1.48 (0.7 - 3.1)	0.29124	0.675148	1.45845	0.275995
DPB1*01:01	0.0146056	0.0142857	1.09 (0.4 - 2.7)	0.849016	0.911311	0.993027	1	0.393471	0.345133	0.85 (0.6 - 1.1)	0.265809	0.660531	0.794371	0.238362
DPB1*02:01	0.193505	0.14	0.71 (0.5 - 1)	0.0302753	0.239874	0.665478	0.0194328	0.119471	0.115044	0.95 (0.6 - 1.4)	0.795251	0.932933	1.02803	0.909445
DPB1*03:01	0.0303974	0.0285714	1 (0.5 - 1.9)	0.998223	0.998223	0.961217	1	0.0150666	0.0221239	1.31 (0.5 - 3.3)	0.564244	0.913538	1.49984	0.394009
DPB1*04:01	0.37196	0.362857	0.91 (0.7 - 1.1)	0.409531	0.900738	0.922575	0.639028	0.0509948	0.0486726	0.78 (0.4 - 1.5)	0.437093	0.782166	0.989023	1
DPB1*04:02	0.0705071	0.0742857	1.03 (0.7 - 1.5)	0.892529	0.919305	1.06445	0.73781	NA	NA	NA	NA	NA	NA	NA
DPB1*09:01	0.0512307	0.0628571	1.23 (0.8 - 1.9)	0.354178	0.86858	1.31438	0.247736	NA	NA	NA	NA	NA	NA	NA
DPB1*10:01	0.0177936	0.0514286	3.11 (1.9 - 5.2)	1.20632e-05	0.00124251	3.1332	7.54523e-05	NA	NA	NA	NA	NA	NA	NA
DPB1*104:01	0.0193505	0.0314286	1.65 (0.9 - 3.1)	0.11827	0.468532	1.68602	0.108895	0.0288777	0.0265487	0.9 (0.4 - 2)	0.794772	0.932933	0.928001	1
DPB1*105:01	NA	NA	NA	NA	NA	NA	NA	0.110296	0.106195	0.99 (0.6 - 1.5)	0.962026	0.962026	0.978596	1
DPB1*11:01	NA	NA	NA	NA	NA	NA	NA	0.0348658	0.0353982	0.98 (0.5 - 2)	0.948894	0.962026	0.894305	1
DPB1*13:01	0.0679122	0.0571429	0.85 (0.5 - 1.4)	0.496422	0.908757	0.812682	0.493502	0.0356384	0.0265487	0.75 (0.3 - 1.7)	0.502522	0.854287	0.74587	0.706571
DPB1*131:01	NA	NA	NA	NA	NA	NA	NA	0.0231794	0.0353982	1.54 (0.8 - 3.2)	0.237337	0.660531	1.59497	0.249236
DPB1*14:01	0.0374407	0.0428571	1.27 (0.7 - 2.2)	0.373239	0.894036	1.18608	0.555674	NA	NA	NA	NA	NA	NA	NA
DPB1*17:01	0.0250593	0.0228571	0.93 (0.5 - 1.9)	0.830474	0.911311	0.931091	1	0.0547614	0.0752212	1.43 (0.9 - 2.4)	0.165195	0.660531	1.37636	0.222314
DPB1*18:01	NA	NA	NA	NA	NA	NA	NA	0.0588178	0.0707965	1.25 (0.7 - 2.1)	0.396635	0.746001	1.28479	0.368385
DPB1*26:01	0.0579033	0.0628571	0.98 (0.6 - 1.5)	0.941454	0.950684	1.09147	0.714455	NA	NA	NA	NA	NA	NA	NA
DPB1*40:01	NA	NA	NA	NA	NA	NA	NA	0.0151632	0.0265487	1.84 (0.8 - 4.3)	0.15117	0.660531	1.80449	0.160505
DPB1*85:01	NA	NA	NA	NA	NA	NA	NA	0.0175777	0.00884956	0.53 (0.1 - 2.1)	0.367335	0.720542	0.506063	0.593499
DQB1*02:01	0.111136	0.134286	1.08 (0.8 - 1.5)	0.631756	0.908848	1.18281	0.344914	0.0603631	0.0929204	1.57 (1 - 2.5)	0.0558619	0.627644	1.6129	0.0756775
DQB1*02:02	0.107503	0.0828571	0.8 (0.5 - 1.2)	0.258527	0.719684	0.732341	0.150161	0.138207	0.132743	0.97 (0.7 - 1.4)	0.873572	0.932933	0.905372	0.74426
DQB1*03:01	0.127966	0.111429	0.79 (0.6 - 1.1)	0.157775	0.560373	0.847202	0.415988	0.0797759	0.0575221	0.68 (0.4 - 1.2)	0.18316	0.660531	0.653961	0.186793
DQB1*03:02	0.0738434	0.0971429	1.47 (1 - 2.1)	0.0390253	0.251226	1.35476	0.125869	0.0276222	0.0442478	1.64 (0.9 - 3.2)	0.137269	0.660531	1.68504	0.138986
DQB1*03:03	0.0636121	0.0342857	0.53 (0.3 - 1)	0.0363596	0.249669	0.474693	0.0135447	NA	NA	NA	NA	NA	NA	NA
DQB1*03:19	NA	NA	NA	NA	NA	NA	NA	0.0886614	0.0530973	0.6 (0.3 - 1.1)	0.0811723	0.627644	0.536906	0.0540353
DQB1*04:02	0.0162367	0.0285714	1.7 (0.9 - 3.2)	0.109158	0.466242	1.83153	0.079724	0.0779409	0.0619469	0.77 (0.4 - 1.3)	0.35798	0.720542	0.791232	0.506479
DQB1*05:01	0.103648	0.102857	1.06 (0.7 - 1.5)	0.745389	0.908848	0.991779	1	0.149701	0.146018	0.98 (0.7 - 1.4)	0.905441	0.932933	1.07462	0.750266
DQB1*05:02	0.0305457	0.0485714	1.52 (0.9 - 2.5)	0.0955949	0.447558	1.5916	0.104194	0.0453931	0.0176991	0.38 (0.1 - 1)	0.0564685	0.627644	0.379977	0.0604585
DQB1*05:03	0.0868921	0.0771429	0.93 (0.6 - 1.4)	0.727459	0.908848	0.916108	0.757652	0.0163222	0.0221239	1.26 (0.5 - 3.2)	0.616486	0.923947	1.3718	0.42243
DQB1*06:01	0.140644	0.165714	1.3 (1 - 1.7)	0.0722312	0.358255	1.29787	0.117451	NA	NA	NA	NA	NA	NA	NA
DQB1*06:02	0.028618	0.0542857	1.82 (1.1 - 2.9)	0.0137385	0.141507	1.92524	0.0132575	0.220398	0.247788	1.17 (0.9 - 1.6)	0.30531	0.692035	1.28969	0.205038
DQB1*06:03	0.0751779	0.0314286	0.37 (0.2 - 0.7)	0.001437	0.0296022	0.39738	0.0013535	0.0278153	0.0442478	1.6 (0.8 - 3.1)	0.159409	0.660531	1.66629	0.141624
DQB1*06:04	0.0154211	0.0114286	0.75 (0.3 - 2)	0.566742	0.908757	0.753746	0.820804	0.0108171	0.0132743	1.24 (0.4 - 3.9)	0.718922	0.932933	1.24466	0.736106
DQB1*06:09	0.0141607	0.0114286	0.92 (0.3 - 2.5)	0.876248	0.919305	0.811307	1	0.0380529	0.0530973	1.45 (0.8 - 2.6)	0.226516	0.660531	1.47454	0.205395
DRB1*01:01	0.0300267	0.0142857	0.49 (0.2 - 1.2)	0.113166	0.466242	0.470255	0.100831	0.0150666	0.0132743	0.77 (0.2 - 2.5)	0.661256	0.923947	0.877816	1
DRB1*01:02	NA	NA	NA	NA	NA	NA	NA	0.0519606	0.0840708	1.74 (1.1 - 2.8)	0.0264484	0.627644	1.78701	0.0277787
DRB1*03:01	0.114101	0.134286	1.05 (0.8 - 1.4)	0.75002	0.908848	1.14718	0.453076	0.0626811	0.0929204	1.52 (1 - 2.4)	0.0755601	0.627644	1.54919	0.0823812
DRB1*03:02	NA	NA	NA	NA	NA	NA	NA	0.0734016	0.0486726	0.65 (0.4 - 1.2)	0.167368	0.660531	0.646669	0.218591
DRB1*04:01	0.011121	0.0285714	2.52 (1.3 - 4.8)	0.0051891	0.0668097	2.43258	0.0171287	NA	NA	NA	NA	NA	NA	NA
DRB1*04:03	0.02328	0.0257143	1.24 (0.6 - 2.5)	0.538162	0.908757	1.11393	0.715047	NA	NA	NA	NA	NA	NA	NA
DRB1*04:04	0.028618	0.0285714	1.11 (0.6 - 2.1)	0.759512	0.909648	1.01217	0.869119	NA	NA	NA	NA	NA	NA	NA
DRB1*04:05	NA	NA	NA	NA	NA	NA	NA	0.0112034	0.0176991	1.78 (0.6 - 4.9)	0.270369	0.660531	1.60088	0.326574
DRB1*07:01	0.161699	0.108571	0.68 (0.5 - 1)	0.0248634	0.213411	0.541165	0.0012807	0.0867298	0.0840708	0.97 (0.6 - 1.6)	0.905494	0.932933	0.961823	1
DRB1*08:04	NA	NA	NA	NA	NA	NA	NA	0.064323	0.0575221	0.89 (0.5 - 1.6)	0.69204	0.932933	0.833373	0.665699
DRB1*09:01	0.0117883	0.00857143	0.73 (0.2 - 2.3)	0.589213	0.908757	0.731806	0.799905	0.0298435	0.0132743	0.44 (0.1 - 1.4)	0.159292	0.660531	0.441849	0.216086
DRB1*10:01	0.0674674	0.0828571	1.34 (0.9 - 2)	0.137877	0.507191	1.23331	0.305908	0.0156461	0.0132743	0.85 (0.3 - 2.7)	0.779567	0.932933	0.849712	1
DRB1*11:01	0.066726	0.04	0.51 (0.3 - 0.9)	0.0158919	0.148806	0.594983	0.06478	0.0840255	0.0619469	0.72 (0.4 - 1.2)	0.243125	0.660531	0.739613	0.362974
DRB1*11:02	NA	NA	NA	NA	NA	NA	NA	0.0374734	0.00884956	0.24 (0.1 - 1)	0.0433174	0.627644	0.226845	0.01628
DRB1*11:04	0.0188316	0.0314286	1.32 (0.7 - 2.5)	0.383052	0.896689	1.55478	0.163439	NA	NA	NA	NA	NA	NA	NA
DRB1*12:01	NA	NA	NA	NA	NA	NA	NA	0.0393085	0.0265487	0.7 (0.3 - 1.6)	0.402255	0.746001	0.673384	0.472037
DRB1*12:02	0.017497	0.00571429	0.42 (0.1 - 1.7)	0.215581	0.640195	0.333452	0.130598	NA	NA	NA	NA	NA	NA	NA
DRB1*13:01	0.0752521	0.0314286	0.37 (0.2 - 0.7)	0.00142765	0.0296022	0.39738	0.0013535	0.0523469	0.0442478	0.84 (0.4 - 1.6)	0.584913	0.923947	0.854846	0.753787
DRB1*13:02	0.0322509	0.0257143	0.83 (0.4 - 1.6)	0.57663	0.908757	0.814293	0.74986	0.0736913	0.079646	1.1 (0.7 - 1.8)	0.708836	0.932933	1.07021	0.785319
DRB1*13:03	NA	NA	NA	NA	NA	NA	NA	0.0468418	0.0575221	1.28 (0.7 - 2.3)	0.399418	0.746001	1.28679	0.408939
DRB1*14:04	0.0539739	0.0457143	0.93 (0.6 - 1.6)	0.794711	0.911311	0.863343	0.706296	NA	NA	NA	NA	NA	NA	NA
DRB1*14:54	0.021723	0.02	0.93 (0.4 - 2)	0.849147	0.911311	0.927308	1	0.0194128	0.0221239	1.06 (0.4 - 2.6)	0.89375	0.932933	1.14609	0.627602
DRB1*15:01	0.0849644	0.125714	1.67 (1.2 - 2.3)	0.00210621	0.0355767	1.57835	0.0168737	0.018447	0.0486726	2.28 (1.2 - 4.3)	0.0100513	0.49968	2.89284	0.00302094
DRB1*15:02	0.0955664	0.105714	1.14 (0.8 - 1.6)	0.451304	0.900738	1.16794	0.427063	NA	NA	NA	NA	NA	NA	NA
DRB1*15:03	NA	NA	NA	NA	NA	NA	NA	0.156172	0.163717	1.08 (0.8 - 1.5)	0.67696	0.932933	0.979417	1
DRB1*15:06	0.0177936	0.0257143	1.28 (0.7 - 2.5)	0.471937	0.900738	1.50157	0.21451	NA	NA	NA	NA	NA	NA	NA
DRB1*16:02	NA	NA	NA	NA	NA	NA	NA	0.0155495	0.0132743	0.86 (0.3 - 2.7)	0.794996	0.932933	0.855192	1

### Sheet: ST5
Supplementary table 5: classical HLA allelic associations with MS in SAS & AFR ancestries from stepwise conditional analysis. Stepwise conditioning was repeated until no further associations persisted at P < 0.01.
HLA allele	OR	P	Marginal OR	Marginal P
SAS
DPB1*10:01	-	-	3.11 (1.9 - 5.2)	1.20632e-05
A*26:01	1.8192	0.000481129	1.81 (1.3 - 2.5)	0.000516119
B*37:01	2.09207	0.000855694	2.21 (1.5 - 3.4)	0.000218877
A*23:01	3.06481	0.000770628	2.72 (1.4 - 5.2)	0.00241783
DRB1*15:01	1.83503	0.000522117	1.67 (1.2 - 2.3)	0.00210621
DQB1*03:02	1.6832	0.00631848	1.47 (1 - 2.1)	0.0390253
AFR
A*66:01	-	-	3.49 (1.7 - 7)	0.00048381
A*29:02	2.42457	0.00409762	1.94 (1 - 3.9)	0.0612484
B*57:03	1.99779	0.00840901	1.89 (1.1 - 3.1)	0.0146965
